# Associations Between Polygenic Scores for Cognitive and Non-cognitive Factors of Educational Attainment and Measures of Behavior, Psychopathology, and Neuroimaging in the Adolescent Brain Cognitive Development Study

**DOI:** 10.1101/2023.10.27.23297675

**Authors:** Aaron J. Gorelik, Sarah E. Paul, Alex P. Miller, David A.A. Baranger, Shuyu Lin, Wei Zhang, Nourhan M. Elsayed, Hailey Modi, Pooja Addala, Janine Bijsterbosch, Deanna M. Barch, Nicole R. Karcher, Alexander S. Hatoum, Arpana Agrawal, Ryan Bogdan, Emma C. Johnson

## Abstract

**Background:** Both cognitive and non-cognitive (e.g., traits like curiosity) factors are critical for social and emotional functioning and independently predict educational attainment. These factors are heritable and genetically correlated with a range of health-relevant traits and behaviors in adulthood (e.g., risk-taking, psychopathology). However, whether these associations are present during adolescence, and to what extent these relationships diverge, could have implications for adolescent health and well-being.

**Methods:** Using data from 5,517 youth of European ancestry from the ongoing Adolescent Brain Cognitive Development^SM^ Study, we examined associations between polygenic scores (PGS) for cognitive and non-cognitive factors and outcomes related to cognition, socioeconomic status, risk tolerance and decision-making, substance initiation, psychopathology, and brain structure.

**Results:** Cognitive and non-cognitive PGSs were both positively associated with cognitive performance and family income, and negatively associated with ADHD and severity of psychotic-like experiences. The cognitive PGS was also associated with greater risk-taking, delayed discounting, and anorexia, as well as lower likelihood of nicotine initiation. The cognitive PGS was further associated with cognition scores and anorexia in *within-sibling* analyses, suggesting these results do not solely reflect the effects of assortative mating or passive gene-environment correlations. The cognitive PGS showed significantly stronger associations with cortical volumes than the non-cognitive PGS and was associated with right hemisphere caudal anterior cingulate and pars-orbitalis in *within-sibling* analyses, while the non-cognitive PGS showed stronger associations with white matter fractional anisotropy and a significant *within-sibling* association for right superior corticostriate-frontal cortex.

**Conclusions:** Our findings suggest that PGSs for cognitive and non-cognitive factors show similar associations with cognition and socioeconomic status as well as other psychosocial outcomes, but distinct associations with regional neural phenotypes in this adolescent sample.
