## supplemental tables for "Associations Between Polygenic Scores for Cognitive and Non-cognitive Factors of Educational Attainment and Measures of Behavior, Psychopathology, and Neuroimaging in the Adolescent Brain Cognitive Development Study"

### Sheet: Table_of_contents
	Supplemental Tables Table of Contents
	Supplemental Table S1	Non-imaging phenotype descriptions
	Supplemental Table S2	Substance use initiation phenotype descriptions
	Supplemental Table S3	Imaging phenotype descriptions with data dictionary
	Supplemental Table S4	Associations between cog and non-cog PGS and non-imaging phenotypes
	Supplemental Table S5	Associations between cog and non-cog PGS and non-imaging phenotypes in within-sibling analyses
	Supplemental Table S6	Associations between cog and non-cog PGS and global imaging phenotypes
	Supplemental Table S7	Associations between cog and non-cog PGS and regional imaging phenotypes
	Supplemental Table S8	Associations between cog and non-cog PGS and imaging phenotypes in within-sibling analyses

### Sheet: Table S1 
	Supplementary Table S1. Non-imaging Description Table
	Domain	Phenotype in Demange et al. (2021)	Best Available Proxy Study Variable	Mean (SD)/n (%)	ABCD Related Variable Used	Description	Relevant ABCD Measure	NDA Measure Name	ver.	Assessment wave	Original Variable Name	Notes
	COGNITION	IQ	Fluid intelligence score	93.791 (9.692)	nihtbx_fluidcomp_uncorrected	Cognition Fluid Composite Uncorrected Standard Score	Youth NIH TB Summary Scores	abcd_tbss01	4	Baseline
		Reading achievement, math achievement	Crystallized intelligence score	88.493(6.288)	nihtbx_cryst_uncorrected	Crystallized Composite Uncorrected Standard Score	Youth NIH TB Summary Scores	abcd_tbss01	4	Baseline
		IQ	Total score	88.814(7.964)	nihtbx_totalcomp_uncorrected	Cognition Total Composite Score Uncorrected Standard Score	Youth NIH TB Summary Scores	abcd_tbss01	4	Baseline
	SES RELATED	Neighborhood deprivation	Neighborhood deprivation index	32.855(21.620)	reshist_addr1_adi_perc	Residential history derived - Area Deprivation Index: national percentiles, higher means higher value of ADI 1	Residential History Derived Scores	abcd_rhds01	4	Baseline
		Household income	Household income	8.186(1.674)	demo_comb_income_v2	What is your TOTAL COMBINED FAMILY INCOME for the past 12 months? This should include income (before taxes and deductions) from all sources, wages, rent from properties, social security, disability and/or veteran's benefits, unemployment benefits, workman's compensation, help from relative (include child payments and alimony), and so on. ¿Cuál de estas categorías es la que mejor describe su INGRE…	ABCD Parent Demographics Survey	pdem02	4	Baseline		values of 777 and 999 recoded to NA
	RISK & DECISION MAKING	Delay discounting	Delayed discounting	5431(39.4%)	cash_choice_task	Let's pretend a kind person wanted to give you some money. Would you rather have $75 in three days or $115 in 3 months?	ABCD Cash Choice Task	abcd_cct01	4	Baseline		values of 3 recoded to NA. Values of 1 corresponds to "$75 in three days" and values of 2 corresponds to $115 dollars in 3 months"
		General risk tolerance	Self-reported risk tolerance	2.554(1.011)	upps12_y	I enjoy taking risks.	UPPS-P for Children Short Form (ABCD-version)	abcd_upps01	4	Baseline
	SUBSTANCE USE	Alcohol use	Alcohol initiation	4659(38.2%)	alc_initiate	Alcohol initiation (sipping or full drink) from baseline to FU3.	ABCD Youth Substance Use Interview; ABCD Substance Phone Interview (Mid Year)	su_y_sui; su_y_mypi	5	Baseline - FU3	See Table S3.	Not enough endorsment at baseline so variable was created to assess alcohol initiation (sipping or full drink) from baseline to FU3. Values of 1 correspond to endorsed alcohol use during at least one yearly or midyear assessment and values of 0 correspond to substance naive. Alcohol use only endorsed in the context of religious ceremonies recoded to NA.
		Cannabis use	Cannabis initiation	2968(2.5%)	can_initiate	Cannabis initiation in any form, including puffing or smoking or vaping flower, oils, or concentrates, smoking blunts, or consuming edibles or tinctures, but not including synthetic cannabis or cannabis-infused alcoholic drinks from baseline to FU3.	ABCD Youth Substance Use Interview; ABCD Substance Phone Interview (Mid Year)	su_y_sui; su_y_mypi	5	Baseline - FU3	See Table S3.	Not enough endorsment at baseline so variable was created to assess cannabis initiation in any form, including puffing or smoking or vaping flower, oils, or concentrates, smoking blunts, or consuming edibles or tinctures, but not including synthetic cannabis or cannabis-infused alcoholic drinks from baseline to FU3. Values of 1 correspond to endorsed cannabis use during at least one yearly or mid…
		Ever smoker	Nicotine initiation	3092(6.5%)	nic_initiate	Nicotine initiation, in any form including puffing or smoking tobacco cigarettes or cigars, e-cigarettes, hookah or pipes, or using smokeless tobacco or chew, or nicotine patches from baseline to FU3.	ABCD Youth Substance Use Interview; ABCD Substance Phone Interview (Mid Year)	su_y_sui; su_y_mypi	5	Baseline - FU3	See Table S3.	Not enough endorsment at baseline so variable was created to assess nicotine initiation, in any form including puffing or smoking tobacco cigarettes or cigars, e-cigarettes, hookah or pipes, or using smokeless tobacco or chew, or nicotine patches from baseline to FU3. Values of 1 correspond to endorsed nitocine use during at least one yearly or midyear assessment and values of 0 correspond to sub…
		Risk behavior composite	Any of 3 substance initiation	4745(39.3%)	any3_initiate	Any alcohol, cannabis , or nicotine initiation from baseline to FU3.	ABCD Youth Substance Use Interview; ABCD Substance Phone Interview (Mid Year)	su_y_sui; su_y_mypi	5	Baseline - FU3	See Table S3.	Not enough endorsment at baseline so variable was created to assess any alcohol, cannabis , or nicotine initiation from baseline to FU3. Values of 1 correspond to endorsed any alcohol, cannabis, or nicotine use during at least one yearly or midyear assessment and values of 0 correspond to substance naive. Alcohol or nicotine/tobacco use only endorsed in the context of religious ceremonies recoded…
	PSYCHOPATHOLOGY	Schizophrenia	PLE severity score	2.487(6.135)	pps_y_ss_severity_score	Prodromal Psychosis: Severity Score Sum: (prodromal_1b_y, prodromal_2b_y, prodromal_3b_y, prodromal_4b_y, prodromal_5b_y, prodromal_6b_y, prodromal_7b_y, prodromal_8b_y, prodromal_9b_y, prodromal_10b_y, prodromal_11b_y, prodromal_12b_y, prodromal_13b_y, prodromal_14b_y, [prodromal_15b_y, prodromal_16b_y, prodromal_17b_y, prodromal_18b_y, prodromal_19b_y, prodromal_20b_y, prodromal_21b_y) + (pps_y…	Sum Scores Mental Health Youth	abcd_mhy02	4	FU2
		OCD	OCD	3539(18.37%)	OCD_ever_dichotomous	Ever had a OCD diagnoses either past or present	ABCD Parent Diagnostic Interview for DSM-5 Full (KSADS-5)	abcd_ksad01	4	Basline - FU2	ksads_11_917_p, ksads_11_918_p	variable was created to assess if ever had a OCD diagnosis either past, present, or in partial remission. If particpant was NA for baseline and 0 for FU2 they were recoded as a 0 and if someone was 0 at baseline and NA for FU2 then they were coded as NA.
		Anorexia nervosa	Anorexia	3525(18.3%)	anorexia_ever_dichotomous	Ever had a anorexia or anorexia sub-type diagnoses either past, present, in partial remission, or Other Specified Feeding or Eating Disorder Anorexia Nervosa current does not meet full criteria	ABCD Parent Diagnostic Interview for DSM-5 Full (KSADS-5)	abcd_ksad01	4	Basline - FU2	ksads_13_941_p ,ksads_13_929_p,ksads_13_934_p,ksads_13_933_p,ksads_13_932_p,ksads_13_931_p,ksads_13_930_p	variable was created to assess if ever had a anorexia or anorexia sub type diagnosis either past, present, or in partial remission. If particpant was NA for baseline and 0 for FU2 they were recoded as a 0 and if someone was 0 at baseline and NA for FU2 then they were coded as NA.
		Bipolar disorder	Bipolar disorder	3352(2.12%)	bipolar_ever_dichotomous	Ever had a bipolar diagnoses either past, present, or in partial remission	ABCD Parent Diagnostic Interview for DSM-5 Full (KSADS-5)	abcd_ksad03	4	Basline - FU2	ksads_2_837_p,ksads_2_835_p,ksads_2_836_p,ksads_2_831_p,ksads_2_832_p,ksads_2_830_p,ksads_2_833_p,ksads_2_834_p	variable was created to assess if ever had a bipolar I or bipolar II diagnosis either past, present, or in partial remission. If particpant was NA for baseline and 0 for FU2 they were recoded as a 0 and if someone was 0 at baseline and NA for FU2 then they were coded as NA.
		MDD	MDD	3384(6.26%)	mdd_ever_dichotomous	Ever had a MDD diagnoses either past, present, or in partial remission	ABCD Parent Diagnostic Interview for DSM-5 Full (KSADS-5)	abcd_ksad01	4	Basline - FU2	ksads_1_840_p, ksads_1_841_p, ksads_1_842_p	variable was created to assess if ever had a MDD diagnosis either past, present, or in partial remission. If particpant was NA for baseline and 0 for FU2 they were recoded as a 0 and if someone was 0 at baseline and NA for FU2 then they were coded as NA.
		ADHD	ADHD	3737(33.24%)	adhd_ever_dichotomous	Ever had a ADHD diagnoses either past, present, or in partial remission	ABCD Parent Diagnostic Interview for DSM-5 Full (KSADS-5)	abcd_ksad01	4	Basline - FU2	ksads_14_853_p, ksads_14_854_p, ksads_14_855_p	variable was created to assess if ever had a ADHD diagnosis either past, present, or in partial remission. If particpant was NA for baseline and 0 for FU2 they were recoded as a 0 and if someone was 0 at baseline and NA for FU2 then they were coded as NA.
		Autism spectrum disorder	ASD screener	5517(1.89%)	scrn_asd	Has your child been diagnosed with... Autism spectrum disorder	ABCD Screener	abcd_screen01	4	Baseline
		SES = socioeconomic status; IQ = intelligence quotient; OCD = obsessive compulsive disorder; MDD = major depressive disorder; ADHD = attention deficit hyperactivity disorder; ASD = autism spectrum; PLE = psychotic-like experience.

### Sheet: Table S2 
Supplementary Table S2. Substance use initiation phenotype descriptions
Study Variable	Relevant ABCD Measures	NDA Measure Names	ABCD related variables used	Variable Descriptions
alc_initiate	ABCD Youth Substance Use Interview; ABCD Substance Phone Interview (Mid Year)	su_y_sui; su_y_mypi	mypi_alc_sip tlfb_alc_sip tlfb_alc_sip_l mypi_alc_full_drink tlfb_alc_use tlfb_alc_use_l	Have you had a sip of a drink containing alcohol at any time in the past 6 months, so from last (name of month 6 months ago) until today? I want to start by asking if you have EVER TRIED any of the following drugs in your life. Have you ever tried___________at any time in your life? A sip of alcohol such as beer, wine or liquor (rum, vodka, gin, whiskey) A sip of alcohol such as beer, wine or liq…
can_initiate	ABCD Youth Substance Use Interview; ABCD Substance Phone Interview (Mid Year)	su_y_sui; su_y_mypi	mypi_mj_30 tlfb_mj_puff tlfb_mj_puff_l mypi_mj_used mypi_mj_edible mypi_mj_oils mypi_mj_tinc_used mypi_mj_oils_vaped mypi_mj_vape tlfb_mj_use tlfb_blunt_use tlfb_edible_use tlfb_mj_conc_use tlfb_tincture_use first_mj_3 tlfb_mj_use_l tlfb_blunt_use_l su_tlfb_vape_mj_fl_use tlfb_edible_use_l tlfb_mj_conc_use_l su_tlfb_vape_mj_oils_use tlfb_tincture_use_l first_mj_3_l	Have you had a puff or vape of any marijuana, cannabis or "weed," or tried drinks or food that have marijuana in them in the past 6 months? I want to start by asking if you have EVER TRIED any of the following drugs in your life. Have you ever tried___________at any time in your life? A puff or eaten any marijuana, also called pot, grass, weed or ganja? A puff or eaten any marijuana, also called …
nic_initiate	ABCD Youth Substance Use Interview; ABCD Substance Phone Interview (Mid Year)	su_y_sui; su_y_mypi	tlfb_tob_puff tlfb_tob_puff_l first_nicotine_1_l mypi_tob_used mypi_chew_pst_used mypi_full_cig mypi_tobo_used mypi_cigar_used tlfb_cig_use tlfb_ecig_use tlfb_chew_use tlfb_cigar_use tlfb_hookah_use tlfb_pipes_use tlfb_nicotine_use first_nicotine_3 first_nicotine_6 tlfb_cig_use_l tlfb_ecig_use_l tlfb_chew_use_l tlfb_cigar_use_l tlfb_hookah_use_l tlfb_pipes_use_l tlfb_nicotine_use_l first_nicotine…	I want to start by asking if you have EVER TRIED any of the following drugs in your life. Have you ever tried___________at any time in your life? A puff from a tobacco or electronic cigarette, or vape pens, or e-hookah A puff from a tobacco or electronic cigarette, Juul, vape pens, e-hookah, cigar or pipe Have you had a puff of a cigarette, e-cigarette, or vape pen, hookah, cigar or pipe since th…
any3_initiate	ABCD Youth Substance Use Interview; ABCD Substance Phone Interview (Mid Year)	su_y_sui; su_y_mypi	Endorsement of any alc_initiate, can_initiate, or nic_initiate variables
Note: The "substance naïve" comparison group for all substance use initiation variables ( = 0) was defined as not endorsing any variables included above or use of any other recreational substances (variables listed below) and having non-missing data for FU3. Alcohol use endorsed strictly in the context of religious ceremonies (i.e., only endorsing 0 = no to the following: "mypi_alc_ceremony_drink…
mypi_mj_synth_used mypi_sniff_used mypi_pills_used mypi_pills_dep_used mypi_pr_used mypi_cold_used mypi_ecstasy_used mypi_hallucinogen_used mypi_ketamine_used mypi_ghb_used mypi_cathinones_used mypi_salvia_used mypi_coke_used mypi_meth_used mypi_heroin_used mypi_bypho_first mypi_steroids_used mypi_mushroom_used tlfb_mj_drink_use tlfb_mj_synth_use tlfb_coc_use tlfb_bsalts_use tlfb_meth_use tlfb_md…	Have you had "fake"' Marijuana or synthetics such as K2 or spice at any time in the past 6 months, so from last (name of month 6 months ago) until today? Have you ever sniffed liquids, sprays, gases or other products to get high or to make you feel good at any time in the past 6 months? Have you used prescription stimulant drugs such as amphetamine, Ritalin, Adderall, or ephedrine in any way a do…

### Sheet: Table S3
	Supplementary Table S3. Imaging phenotype descriptions with data dictionary
	Domain	Measure		Atlas
	Volume MRI	abcd_smrip101/abcd_smrip102		desikan killiany
	Global Metrics
	Regional Metrics
	Diffusion Tensor Imaging (DTI)	abcd_dti_p101
	Global Metrics
	Regional Metrics

### Sheet: Table S4
	Supplementary Table S4. Associations between cog and non-cog PGS and non-imaging phenotypes
			Cog PGS				Non-cog PGS
	Outcome	N	Beta	STE	Pval	FDR Pval	Beta	STE	Pval	FDR Pval	pdiff
	COGNITION
	Fluid intelligence score	5443	0.137093	0.0132185	5.84232e-25	3.50539e-24	0.0132783	0.0132925	0.317871	0.715209	1.507e-12
	Crystallized intelligence score	5426	0.243873	0.0127183	2.70655e-79	4.87179e-78	0.0815286	0.0127769	1.90941e-10	3.44e-09	< 2.2e-16
	Total score	5425	0.214299	0.0126647	1.35913e-62	1.22322e-61	0.0478839	0.0127254	0.000169795	0.000764076	< 2.2e-16
	SES RELATED
	Neighborhood deprivation index	5168	-0.0144129	0.00562254	0.0104829	0.0277825	-0.00439385	0.00569223	0.440318	0.812356	0.172
	Household income	5262	0.0346104	0.00769907	7.4644e-06	3.35898e-05	0.0435089	0.00785588	3.57124e-08	3.21412e-07	0.38
	RISK TOLERANCE & DECISION MAKING
	Delayed discounting*	5431	0.0732247	0.0286656	0.0106358	0.0277825	0.00844943	0.0287469	0.768815	0.924	0.08894
	Self-reported risk tolerance	5512	0.0309588	0.0137384	0.0242733	0.0440525	-0.000329141	0.0138332	0.981018	0.981018	0.08626
	SUBSTANCE USE
	Alcohol initiation*	4659	0.0032987	0.0350272	0.92497	0.92497	0.0254333	0.0352476	0.470564	0.812356	0.6316
	Cannabis initiation*	2968	-0.179249	0.120129	0.135663	0.187842	-0.261314	0.124472	0.0357836	0.107351	0.6118
	Nicotine initiation*	3092	-0.201478	0.0808269	0.0126772	0.0285236	-0.0413059	0.0815764	0.612614	0.827512	0.1361
	Any 3 substance initiation*	4745	-0.00660406	0.0342012	0.846885	0.896702	0.0138654	0.0344337	0.687191	0.827512	0.6505
	PSYCHOPATHOLOGY
	PLE severity score	5006	-0.0315704	0.0145753	0.0303607	0.049	-0.0552334	0.0146516	0.000165414	0.000764076	0.2211
	OCD*	3539	0.0454928	0.0459025	0.321649	0.361855	-0.0186672	0.0467372	0.689593	0.827512	0.3012
	Anorexia*	3525	0.107426	0.049	0.0244736	0.0440525	0.0216266	0.0489722	0.658772	0.827512	0.1815
	Bipolar disorder*	3352	-0.234507	0.127309	0.065471	0.0982065	-0.0864314	0.127086	0.49644	0.893592	0.3806
	MDD*	3384	-0.0753117	0.0738758	0.307996	0.322	-0.136603	0.07488	0.0681072	0.812356	0.5367
	ADHD*	3737	-0.0969127	0.0380204	0.0108043	0.0277825	-0.11817	0.0387146	0.00227071	0.00817457	0.678
	ASD screener*	5517	0.125551	0.104912	0.231413	0.297531	0.0231396	0.103729	0.823474	0.871914	0.459
	Note. The lme4 R package was used to conduct analyses between each PRS and 18 non-imaging baseline variables. P-values are corrected within each PRS. Covariates include sex, age, first 10 ancestral principal components; random intercepts for family ID and study site
	Highlighted cells are results with p_FDR < 0.05. Variables with an asterisk are dichotomous; as such, their respective betas were converted to odds ratios in the main text.
	SES = socioceconomic status; OCD = obsessive compulsive disorder; MDD = major depressive disorder; ADHD = attention deficit hyperactivity disorder; ASD = autism spectrum; PLE = psychotic-like experience.

### Sheet: Table S5
Supplementary Table S5. Within-sibling analyses for non-imaging phenotypes
Cognitive PGS
Study Variable	Total beta	Total SE	Total p-value	Between-family beta	Between-family SE	Between-family p-value	Within-family beta	Within-family SE	Within-family p-value
COGNITION
Fluid intelligence score	0.141022	0.0191253	1.55602e-13	0.145848	0.0272493	1.12879e-07	0.0437882	0.0186849	0.0193372
Crystallized intelligence score	0.247615	0.0177873	3.84926e-43	0.23908	0.0273238	1.2192e-17	0.0787775	0.0171766	5.20742e-06
Total score	0.219697	0.0177934	3.01723e-34	0.220425	0.0267182	6.31636e-16	0.0707088	0.016909	3.19981e-05
RISK & DECISION MAKING
Self-reported risk tolerance	0.0311337	0.0207401	0.134	0.0544845	0.0263104	0.0386824	-0.00936166	0.0231001	0.685384
Delayed discounting	0.073	0.047675	0.123	0.123703	0.0528861	0.0193328	-0.052857	0.0509886	0.299903
SUBSTANCE USE
Nicotine initiation	-0.207	0.0734	0.0047	-0.112133	0.232531	0.629645	-0.170942	0.194313	0.379008
PSYCHOPATHOLOGY
ADHD	-0.107539	0.048912	0.029	0.0440349	0.0904764	0.626471	-0.0314536	0.073836	0.670113
Anorexia	0.112657	0.052	0.028	0.265432	0.119497	0.026334	0.189596	0.0891477	0.0334401
PLE severity score	-0.032	0.019	0.101	-0.0350723	0.0286542	0.22133	-0.0193696	0.0228191	0.39623
Non-cognitive PGS
Study Variable	Total beta	Total SE	Total p-value	Between-family beta	Between-family SE	Between-family p-value	Within-family beta	Within-family SE	Within-family p-value
COGNITION
Crystallized intelligence score	0.0851243	0.0191094	6.67407e-06	0.0786429	0.0275406	0.00440543	0.0122571	0.0171813	0.475801
Total score	0.0516008	0.0186144	0.0055698	0.0637628	0.0269482	0.0182064	0.0101476	0.0168618	0.547465
PSYCHOPATHOLOGY
PLE severity score	-0.056276	0.02	0.005	-0.0753478	0.0286549	0.00872179	-0.0234793	0.0234344	0.316689
ADHD	-0.125666	0.049	0.011	-0.218848	0.0884136	0.0133133	0.00370386	0.0728324	0.959441
	Highlighted cells are results with p < 0.05. ADHD = attention deficit hyperactivity disorder; PLE = psychotic-like experience.
	Total beta column refers to the average beta across regression models from 5,000 random re-samples of N = 1,703, to match the sample size of the sibling analyses.
	Total SE was derived by taking the standard deviation of the sampling distribution of betas (which should be equivalent to the standard error of the mean).
	A z-score was derived by dividing the average beta by the SE, and a p-value was calculated via the pnorm() function in R (i.e., 2*pnorm(Z, lower.tailed=FALSE)).

### Sheet: Table S6
	Supplementary Table S8. Associations between cog and non-cog PGS and global imaging phenotypes
				Cog PGS				Non-cog PGS
	Descriptive Variable	Original Variable Name	N	Beta	STE	Pval	FDR Pval	Beta	STE	Pval	FDR Pval	pdiff
	Volume in mm^3 of ASEG ROI left-cerebral-white-matter	Derived from: smri_vol_scs_cbwmatterlh	5513	0.0769134	0.0118853	1.05601e-10	1.45201e-10	0.0398323	0.0119807	0.00089087	0.00139994	0.01867
	Volume in mm^3 of ASEG ROI right-cerebral-white-matter	Derived from: smri_vol_scs_cbwmatterrh	5513	0.0789103	0.0118352	2.85871e-11	4.49225e-11	0.0380294	0.0119297	0.0014417	0.00176208	0.009217
	Average fractional anisotropy within all DTI atlas tract fibers	Derived from: dmri_dtifa_fiberat_allfibers	5268	0.00254478	0.0107129	0.812245	0.812245	-0.000699957	0.010777	0.948217	0.948217	0.8189
	Mean diffusivity within all DTI atlas tract fibers	Derived from: dmri_dtimd_fiberat_allfibers	5268	0.0176684	0.0123742	0.153397	0.168736	0.0288143	0.0124503	0.0206878	0.0227566	0.4957
	Volume in mm^3 of ASEG ROI subcorticalgrayvolume	Derived from: smri_vol_scs_subcorticalgv	5513	0.073583	0.012146	1.46796e-09	1.79417e-09	0.0392925	0.0122423	0.00133703	0.00176208	0.03335
	Volume in mm^3 of ASEG ROI supratentorialvolume	Derived from: smri_vol_scs_suprateialv	5513	0.0962487	0.0117517	3.21591e-16	8.84376e-16	0.045941	0.0118446	0.000106272	0.000292248	0.001249
	Volume in mm^3 of ASEG ROI intracranialvolume	Derived from: smri_vol_scs_intracranialv	5513	0.0862055	0.0111716	1.4121e-14	2.58886e-14	0.0496543	0.0112575	1.04983e-05	0.000115481	0.0136
	Total whole brain cortical volume in mm^3	Derived from: smri_vol_cdk_total	5513	0.10436	0.0119986	4.4186e-18	2.43023e-17	0.0460656	0.0120922	0.000140762	0.000309677	0.0002488
	Total left hemisphere cortical volume in mm^3	Derived from: smri_vol_cdk_totallh	5513	0.103105	0.0120121	1.18532e-17	4.34616e-17	0.0476364	0.0121059	8.42345e-05	0.000292248	0.0004979
	Total right hemisphere cortical volume in mm^3	Derived from: smri_vol_cdk_totalrh	5513	0.105371	0.0120065	2.22707e-18	2.43023e-17	0.0445365	0.0121	0.000234823	0.000430508	0.0001331
	Volume in mm^3 of ASEG ROI wholebrain	Derived from: smri_vol_scs_wholeb	5513	0.0947752	0.0116374	4.69074e-16	1.03196e-15	0.0460589	0.0117293	8.71309e-05	0.000292248	0.001595
	Note. The lme4 R package was used to conduct analyses between each PGS and whole brain imaging phenotypes. P-values are corrected within each PGS. Covariates include MRI manufacturer, sex, age, first 10 ancestral principal components; random intercepts for serial number, and family id. DTI measures also controlled for mean_motion
	Highlighted cells are results with p_FDR < 0.05.

### Sheet: Table S7
	Supplementary Table S9. Associations between cog and non-cog PGS and regional imaging phenotypes
			Cog PGS				Non-Cog PGS
	Descriptive Variable	Study Variable	Beta	STE	Pval	FDR Pval	Beta	STE	Pval	FDR Pval	pdiff
	CORTICAL VOLUME (cortical volume in mm^3 of APARC ROI, N = 5513)
	lh-Banks of Superior Temporal Sulcus	smri_vol_cdk_banksstslh	0.00545423	0.0124061	0.660217	0.748246	0.0111394	0.0124579	0.371278	0.788966	0.7288
	rh-Banks of Superior Temporal Sulcus	smri_vol_cdk_banksstsrh	0.032899	0.012131	0.00671057	0.0351014	0.00323473	0.0121791	0.79056	0.953823	0.06419
	lh-caudalanteriorcingulate	smri_vol_cdk_cdacatelh	0.00479487	0.0128883	0.709883	0.778582	-0.00788807	0.0129409	0.54219	0.863806	0.4565
	rh-caudalanteriorcingulate	smri_vol_cdk_cdacaterh	0.0371931	0.013	0.00424042	0.0288348	-0.00859026	0.0130539	0.510528	0.853892	0.00773
	lh-caudalmiddlefrontal	smri_vol_cdk_cdmdfrlh	0.0259748	0.0120849	0.0316534	0.102497	-0.0171707	0.0121334	0.157082	0.737585	0.006882
	rh-caudalmiddlefrontal	smri_vol_cdk_cdmdfrrh	0.0174396	0.012191	0.152627	0.273417	0.00393685	0.0122397	0.747733	0.94159	0.4019
	lh-cuneus	smri_vol_cdk_cuneuslh	-0.00500097	0.0128979	0.698227	0.778351	-0.00872186	0.0129478	0.500583	0.853892	0.827
	rh-cuneus	smri_vol_cdk_cuneusrh	-0.00791875	0.0127096	0.533277	0.647551	-0.00456605	0.0127593	0.720461	0.924365	0.8417
	lh-entorhinal	smri_vol_cdk_ehinallh	0.0128017	0.0130251	0.32573	0.471268	0.0179572	0.0130782	0.169793	0.737585	0.7647
	rh-entorhinal	smri_vol_cdk_ehinalrh	0.0142709	0.013194	0.279473	0.422315	0.014127	0.0132465	0.286259	0.778624	0.9934
	lh-frontalpole	smri_vol_cdk_frpolelh	0.02524	0.0125928	0.0450881	0.111173	0.000924329	0.0126447	0.941729	0.955785	0.1444
	rh-frontalpole	smri_vol_cdk_frpolerh	0.0251976	0.0126447	0.0463433	0.111173	-0.0156392	0.012694	0.217999	0.742515	0.01448
	lh-fusiform	smri_vol_cdk_fusiformlh	0.0170206	0.0108911	0.118159	0.223189	0.0134581	0.0109329	0.218387	0.742515	0.8044
	rh-fusiform	smri_vol_cdk_fusiformrh	0.0141954	0.0104961	0.176291	0.307378	0.017599	0.0105375	0.0949527	0.737585	0.8061
	lh-inferiorparietal	smri_vol_cdk_ifpllh	0.024214	0.0118503	0.0410702	0.111173	-0.014942	0.011896	0.209152	0.742515	0.01235
	rh-inferiorparietal	smri_vol_cdk_ifplrh	0.0425975	0.011223	0.000148999	0.00506597	-0.010095	0.0112667	0.370294	0.788966	0.0003786
	lh-inferiortemporal	smri_vol_cdk_iftmlh	0.0395713	0.0110195	0.000332432	0.00565135	-0.00720566	0.0110626	0.514847	0.853892	0.00131
	rh-inferiortemporal	smri_vol_cdk_iftmrh	0.0371384	0.0110233	0.000759571	0.00860848	-0.0175104	0.0110675	0.113676	0.737585	0.000178
	lh-isthmuscingulate	smri_vol_cdk_ihcatelh	-0.0109457	0.0116349	0.346868	0.491396	-0.00920745	0.0116805	0.430573	0.853892	0.91
	rh-isthmuscingulate	smri_vol_cdk_ihcaterh	0.0287934	0.0121001	0.0173666	0.0738082	0.00128135	0.012148	0.916001	0.955148	0.08538
	lh-insula	smri_vol_cdk_insulalh	0.0253352	0.0104456	0.0153225	0.072161	0.000959965	0.0104851	0.927055	0.955148	0.07707
	rh-insula	smri_vol_cdk_insularh	0.00588946	0.010445	0.572876	0.671647	0.00167009	0.010484	0.87344	0.953823	0.7596
	lh-lingual	smri_vol_cdk_linguallh	-0.000411581	0.0123286	0.973369	0.979657	0.0240139	0.0123764	0.0523964	0.737585	0.1336
	rh-lingual	smri_vol_cdk_lingualrh	-0.00175096	0.0123057	0.886857	0.913732	0.0202093	0.0123542	0.101936	0.737585	0.1768
	lh-lateralorbitofrontal	smri_vol_cdk_lobfrlh	0.0147566	0.0103197	0.152792	0.273417	0.00132118	0.0103594	0.898522	0.95468	0.3242
	rh-lateralorbitofrontal	smri_vol_cdk_lobfrrh	0.0166633	0.0100122	0.0961117	0.198048	0.0103679	0.0100503	0.302307	0.788966	0.6339
	lh-lateraloccipital	smri_vol_cdk_locclh	0.00664043	0.0115595	0.565682	0.671647	-0.00501463	0.0116044	0.665664	0.887552	0.4453
	rh-lateraloccipital	smri_vol_cdk_loccrh	0.0234686	0.0113799	0.0392281	0.111173	0.0112764	0.0114243	0.323663	0.788966	0.4173
	lh-middletemporal	smri_vol_cdk_mdtmlh	0.0140931	0.0109781	0.199289	0.338791	-0.00181857	0.0110205	0.868937	0.953823	0.2724
	rh-middletemporal	smri_vol_cdk_mdtmrh	0.0376946	0.0104967	0.000332303	0.00565135	-0.000506892	0.0105369	0.961633	0.961633	0.00585
	lh-medialorbitofrontal	smri_vol_cdk_mobfrlh	0.0217575	0.0102783	0.0343212	0.106084	0.00989704	0.0103198	0.337586	0.788966	0.3826
	rh-medialorbitofrontal	smri_vol_cdk_mobfrrh	0.019958	0.0106286	0.060469	0.132642	-0.0165484	0.0106691	0.120949	0.737585	0.009288
	lh-paracentral	smri_vol_cdk_paracnlh	0.01415	0.0123135	0.25055	0.387214	0.017488	0.0123619	0.157225	0.737585	0.8374
	rh-paracentral	smri_vol_cdk_paracnrh	0.00639566	0.0123082	0.603346	0.695382	0.0177596	0.0123567	0.150707	0.737585	0.4846
	lh-parahippocampal	smri_vol_cdk_parahpallh	0.0046314	0.0130536	0.722755	0.780117	0.00569706	0.013106	0.663806	0.887552	0.9508
	rh-parahippocampal	smri_vol_cdk_parahpalrh	-0.0150083	0.0127278	0.238384	0.378926	-0.0109967	0.0127778	0.389489	0.802584	0.8114
	lh-parsorbitalis	smri_vol_cdk_parsobislh	0.0267817	0.0119565	0.0251385	0.0899694	0.00263122	0.0120057	0.826531	0.953823	0.1265
	rh-parsorbitalis	smri_vol_cdk_parsobisrh	0.0334829	0.0121918	0.00604697	0.0351014	-0.00586217	0.0122395	0.63199	0.887552	0.01456
	lh-parsopercularis	smri_vol_cdk_parsopclh	0.00992871	0.0127013	0.434421	0.568089	0.00939888	0.012753	0.461159	0.853892	0.9748
	rh-parsopercularis	smri_vol_cdk_parsopcrh	0.00234446	0.0126816	0.853337	0.892722	-0.00582272	0.0127329	0.647478	0.887552	0.6262
	lh-parstriangularis	smri_vol_cdk_parstgrislh	0.00394053	0.0126926	0.756225	0.803489	0.00840673	0.0127435	0.509483	0.853892	0.7901
	rh-parstriangularis	smri_vol_cdk_parstgrisrh	-0.00788341	0.0126132	0.531991	0.647551	-0.0187594	0.0126638	0.138577	0.737585	0.5141
	lh-precuneus	smri_vol_cdk_pclh	-0.000277618	0.0108869	0.979657	0.979657	-0.0126083	0.0109288	0.248686	0.77769	0.3911
	rh-precuneus	smri_vol_cdk_pcrh	-0.010507	0.0106087	0.322017	0.471268	-0.00976338	0.01065	0.359316	0.788966	0.9577
	lh-pericalcarine	smri_vol_cdk_pericclh	-0.0221439	0.0130715	0.0903114	0.191912	-0.003266	0.0131225	0.803459	0.953823	0.274
	rh-pericalcarine	smri_vol_cdk_periccrh	-0.0111562	0.0128528	0.385437	0.513915	0.00716232	0.0129037	0.578876	0.876266	0.2804
	lh-postcentral	smri_vol_cdk_postcnlh	0.00828659	0.0113409	0.465007	0.596612	-0.00587062	0.011386	0.606156	0.880416	0.3448
	rh-postcentral	smri_vol_cdk_postcnrh	0.01347	0.0113176	0.234029	0.378926	0.0125122	0.0113615	0.270825	0.77769	0.9489
	lh-precentral	smri_vol_cdk_precnlh	0.0377062	0.0109396	0.000571849	0.00777714	0.0180615	0.0109835	0.100148	0.737585	0.1743
	rh-precentral	smri_vol_cdk_precnrh	0.0351049	0.0112129	0.00175308	0.0149012	0.0123798	0.011257	0.271495	0.77769	0.125
	lh-posteriorcingulate	smri_vol_cdk_ptcatelh	0.0102224	0.011666	0.380933	0.513915	-0.0021343	0.0117129	0.855419	0.953823	0.4229
	rh-posteriorcingulate	smri_vol_cdk_ptcaterh	0.0221888	0.011694	0.0578233	0.131066	-0.0161138	0.0117402	0.169958	0.737585	0.01318
	lh-rostralanteriorcingulate	smri_vol_cdk_rracatelh	0.0316178	0.0116396	0.00662165	0.0351014	0.00761448	0.0116849	0.514655	0.853892	0.1184
	rh-rostralanteriorcingulate	smri_vol_cdk_rracaterh	0.0285535	0.0123993	0.0213291	0.0853163	0.0112019	0.0124504	0.368312	0.788966	0.2897
	lh-rostralmiddlefrontal	smri_vol_cdk_rrmdfrlh	0.0246047	0.0109195	0.0242826	0.0899694	0.00757066	0.0109614	0.489808	0.853892	0.2375
	rh-rostralmiddlefrontal	smri_vol_cdk_rrmdfrrh	0.0221077	0.0111372	0.0471943	0.111173	-0.00618912	0.0111799	0.579882	0.876266	0.05434
	lh-supramarginal	smri_vol_cdk_smlh	0.0184785	0.0114167	0.105605	0.205176	0.0297752	0.0114633	0.00941957	0.640531	0.4542
	rh-supramarginal	smri_vol_cdk_smrh	0.0136106	0.0115728	0.239615	0.378926	0.0152131	0.0116194	0.190497	0.742515	0.9166
	lh-superiorfrontal	smri_vol_cdk_sufrlh	0.0205752	0.0102021	0.043771	0.111173	-0.00385619	0.0102406	0.706516	0.923905	0.06967
	rh-superiorfrontal	smri_vol_cdk_sufrrh	0.0203847	0.0102794	0.0474121	0.111173	-0.00150966	0.0103188	0.883689	0.953823	0.1068
	lh-superiorparietal	smri_vol_cdk_supllh	0.00785766	0.0117877	0.50506	0.636001	0.00197876	0.0118336	0.867207	0.953823	0.7057
	rh-superiorparietal	smri_vol_cdk_suplrh	0.0101013	0.0116029	0.384023	0.513915	-0.00702902	0.0116479	0.54623	0.863806	0.2637
	lh-superiortemporal	smri_vol_cdk_sutmlh	0.0479597	0.0107371	8.10937e-06	0.000551437	0.0180584	0.0107788	0.0939227	0.737585	0.035
	rh-superiortemporal	smri_vol_cdk_sutmrh	0.0353	0.0107157	0.000993323	0.00964943	0.0149016	0.0107567	0.166011	0.737585	0.1494
	lh-temporalpole	smri_vol_cdk_tmpolelh	0.0211474	0.0128301	0.0993595	0.198719	0.00659755	0.0128804	0.608523	0.880416	0.3907
	rh-temporalpole	smri_vol_cdk_tmpolerh	0.0375779	0.0128703	0.00351837	0.0265832	0.0175879	0.0129221	0.173549	0.737585	0.2401
	lh-transversetemporal	smri_vol_cdk_trvtmlh	0.0304807	0.0126393	0.0159179	0.072161	-0.00272128	0.0126897	0.830207	0.953823	0.04692
	rh-transversetemporal	smri_vol_cdk_trvtmrh	0.0265558	0.0123234	0.0312135	0.102497	0.0135219	0.0123723	0.274479	0.77769	0.4236
	MEAN DIFFUSIVITY (mean diffusivity within DTI atlas tract, N = 5268)		Beta	STE	Pval	FDR Pval	Beta	STE	Pval	FDR Pval	pdiff
	left anterior thalamic radiations	dmri_dtimd_fiberat_atrlh	-0.0115649	0.00887021	0.192367	0.547506	0.000214272	0.00892548	0.980848	0.980848	0.3152
	right anterior thalamic radiations	dmri_dtimd_fiberat_atrrh	-0.0108837	0.00886895	0.21982	0.579691	-0.0120063	0.00892398	0.178561	0.810042	0.9237
	corpus callosum	dmri_dtimd_fiberat_cc	0.00130362	0.0054272	0.810185	0.996332	0.00502259	0.00546117	0.357778	0.810042	0.6043
	left cingulate cingulum	dmri_dtimd_fiberat_cgclh	-0.0122365	0.0116747	0.29464	0.641276	-0.00289142	0.0117471	0.805586	0.961758	0.5451
	right cingulate cingulum	dmri_dtimd_fiberat_cgcrh	0.00116065	0.0108894	0.915122	0.996332	-0.0251982	0.0109572	0.0215081	0.7958	0.06727
	left parahippocampal cingulum	dmri_dtimd_fiberat_cghlh	-0.0174769	0.010674	0.101624	0.547506	-0.011851	0.0107431	0.270025	0.810042	0.6903
	right parahippocampal cingulum	dmri_dtimd_fiberat_cghrh	-0.0119866	0.0110069	0.276209	0.638734	0.00118119	0.0110752	0.91507	0.980848	0.3657
	left corticospinal/pyramidal	dmri_dtimd_fiberat_cstlh	-0.0347391	0.00881563	8.23921e-05	0.00304851	-0.0158214	0.00887044	0.0745479	0.810042	0.1047
	right corticospinal/pyramidal	dmri_dtimd_fiberat_cstrh	-0.0274165	0.00857964	0.00140461	0.0259852	-0.0153974	0.00863296	0.0745571	0.810042	0.2894
	foreceps major	dmri_dtimd_fiberat_fmaj	-0.00327445	0.00975337	0.737092	0.957538	0.00836532	0.00981471	0.394074	0.810042	0.367
	foreceps minor	dmri_dtimd_fiberat_fmin	0.00271149	0.00852687	0.750503	0.957538	0.00494961	0.00858077	0.564083	0.961758	0.8426
	left superior corticostriate-frontal cortex only	dmri_dtimd_fiberat_fscslh	0.00116894	0.00747922	0.87581	0.996332	0.000392614	0.00752659	0.9584	0.980848	0.9374
	right superior corticostriate-frontal cortex only	dmri_dtimd_fiberat_fscsrh	-3.47934e-05	0.00756872	0.996332	0.996332	-0.00415727	0.00761582	0.585178	0.961758	0.6804
	left fornix, excluding fimbria	dmri_dtimd_fiberat_fxcutlh	-0.0223831	0.0125606	0.074808	0.547506	0.0120352	0.0126391	0.34103	0.810042	0.0384
	right fornix, excluding fimbria	dmri_dtimd_fiberat_fxcutrh	-0.00717954	0.0127609	0.573717	0.912753	0.0147162	0.0128408	0.251831	0.810042	0.1949
	left fornix	dmri_dtimd_fiberat_fxlh	-0.0046306	0.0120581	0.700976	0.957538	0.0133596	0.0121332	0.270915	0.810042	0.2595
	right fornix	dmri_dtimd_fiberat_fxrh	-0.00427186	0.0123172	0.728741	0.957538	0.00470035	0.012394	0.704522	0.961758	0.582
	left inferior-fronto-occipital fasiculus	dmri_dtimd_fiberat_ifolh	-0.000805538	0.00771086	0.916802	0.996332	-0.00333114	0.00775895	0.667703	0.961758	0.8044
	right inferior-fronto-occipital fasiculus	dmri_dtimd_fiberat_iforh	0.013208	0.00828103	0.110785	0.547506	0.00257793	0.00833244	0.757042	0.961758	0.3319
	left inferior frontal superior frontal cortex	dmri_dtimd_fiberat_ifsfclh	0.0118689	0.00835518	0.155511	0.547506	0.00827792	0.00840915	0.324968	0.810042	0.7451
	right inferior frontal superior frontal cortex	dmri_dtimd_fiberat_ifsfcrh	0.0109306	0.00827703	0.186695	0.547506	-0.00223042	0.00832879	0.788867	0.961758	0.2292
	left inferior longitudinal fasiculus	dmri_dtimd_fiberat_ilflh	0.00827848	0.00953331	0.385232	0.787696	-0.00235846	0.0095925	0.805797	0.961758	0.3988
	right inferior longitudinal fasiculus	dmri_dtimd_fiberat_ilfrh	0.015759	0.0103193	0.126792	0.547506	-0.00903156	0.0103833	0.384446	0.810042	0.06938
	left superior corticostriate-parietal cortex only	dmri_dtimd_fiberat_pscslh	-0.0104362	0.00770116	0.175432	0.547506	0.00245396	0.00774926	0.751507	0.961758	0.2056
	right superior corticostriate-parietal cortex only	dmri_dtimd_fiberat_pscsrh	9.70088e-05	0.00770454	0.989955	0.996332	-0.00852803	0.00775231	0.271359	0.810042	0.3973
	left parietal superior longitudinal fasiculus	dmri_dtimd_fiberat_pslflh	-0.0113095	0.00830689	0.17343	0.547506	-0.00205555	0.00835854	0.805753	0.961758	0.3996
	right parietal superior longitudinal fasiculus	dmri_dtimd_fiberat_pslfrh	0.00437425	0.00816253	0.592056	0.912753	-0.00627026	0.00821323	0.445241	0.867048	0.3241
	left superior corticostriate	dmri_dtimd_fiberat_scslh	-0.00490544	0.00708512	0.488745	0.861122	0.000810762	0.00712958	0.909466	0.980848	0.5417
	right superior corticostriate	dmri_dtimd_fiberat_scsrh	0.000210277	0.00744875	0.97748	0.996332	-0.00801329	0.00749496	0.285052	0.810042	0.4038
	left striatal inferior frontal cortex	dmri_dtimd_fiberat_sifclh	0.0109	0.00917737	0.23501	0.579691	0.00393467	0.0092345	0.670066	0.961758	0.566
	right striatal inferior frontal cortex	dmri_dtimd_fiberat_sifcrh	0.0128016	0.00879461	0.145561	0.547506	-0.00453439	0.00884911	0.608386	0.961758	0.1361
	left superior longitudinal fasiculus	dmri_dtimd_fiberat_slflh	-0.00561245	0.00777048	0.470157	0.861122	0.000320897	0.00781885	0.967264	0.980848	0.5637
	right superior longitudinal fasiculus	dmri_dtimd_fiberat_slfrh	0.00666253	0.00799156	0.404493	0.787696	-0.00791449	0.00804121	0.325045	0.810042	0.1678
	left temporal superior longitudinal fasiculus	dmri_dtimd_fiberat_tslflh	-0.00367644	0.007764	0.635861	0.941074	0.000549435	0.00781239	0.943935	0.980848	0.6807
	right temporal superior longitudinal fasiculus	dmri_dtimd_fiberat_tslfrh	0.0111194	0.00834557	0.182797	0.547506	-0.00916187	0.00839774	0.275329	0.810042	0.06615
	left uncinate	dmri_dtimd_fiberat_unclh	-0.00620373	0.0104134	0.551371	0.912753	-0.0101088	0.0104782	0.334722	0.810042	0.7768
	right uncinate	dmri_dtimd_fiberat_uncrh	0.000284699	0.00938695	0.975806	0.996332	-0.00877509	0.00944526	0.352911	0.810042	0.4655
	FRACTIONAL ANISOTROPY (average fractional anisotropy within DTI atlas tract, N = 5268)		Beta	STE	Pval	FDR Pval	Beta	STE	Pval	FDR Pval	pdiff
	left anterior thalamic radiations	dmri_dtifa_fiberat_atrlh	0.00667786	0.00919727	0.46783	0.625389	-0.00227917	0.00925252	0.805437	0.900402	0.4615
	right anterior thalamic radiations	dmri_dtifa_fiberat_atrrh	0.00604187	0.00947192	0.523587	0.668024	-0.00165735	0.00952853	0.861924	0.900402	0.539
	corpus callosum	dmri_dtifa_fiberat_cc	-0.0107424	0.00458399	0.0191441	0.141666	-0.0181868	0.00461153	8.12917e-05	0.000773724	0.2194
	left cingulate cingulum	dmri_dtifa_fiberat_cgclh	-0.02468	0.0110764	0.0259131	0.159797	0.00981676	0.0111427	0.378359	0.636331	0.01857
	right cingulate cingulum	dmri_dtifa_fiberat_cgcrh	-0.0221753	0.0115081	0.054045	0.222185	0.0214362	0.011577	0.0641393	0.18255	0.004186
	left parahippocampal cingulum	dmri_dtifa_fiberat_cghlh	0.0164956	0.0106581	0.121757	0.300333	0.00516712	0.0107251	0.629986	0.789099	0.4217
	right parahippocampal cingulum	dmri_dtifa_fiberat_cghrh	0.00886009	0.0109407	0.418076	0.594954	0.0179084	0.011006	0.10377	0.255966	0.5319
	left corticospinal/pyramidal	dmri_dtifa_fiberat_cstlh	0.0405023	0.00977562	3.48108e-05	0.001288	0.0245726	0.00983434	0.0124982	0.0462432	0.2181
	right corticospinal/pyramidal	dmri_dtifa_fiberat_cstrh	0.0350527	0.00962511	0.000273484	0.00505946	0.0255447	0.00968253	0.00835999	0.0343689	0.4552
	foreceps major	dmri_dtifa_fiberat_fmaj	-0.00793128	0.00915964	0.38659	0.594954	-0.0206168	0.00921441	0.0253009	0.0851031	0.2952
	foreceps minor	dmri_dtifa_fiberat_fmin	-0.00396221	0.00728019	0.586297	0.7231	-0.0288342	0.00732384	8.36458e-05	0.000773724	0.009789
	left superior corticostriate-frontal cortex only	dmri_dtifa_fiberat_fscslh	0.0140147	0.0100173	0.16186	0.345712	0.0426314	0.0100772	2.37358e-05	0.000773724	0.0308
	right superior corticostriate-frontal cortex only	dmri_dtifa_fiberat_fscsrh	0.0184781	0.00988079	0.0615275	0.227652	0.0350988	0.00994	0.000417592	0.00309018	0.2034
	left fornix, excluding fimbria	dmri_dtifa_fiberat_fxcutlh	0.014687	0.0117669	0.21203	0.407381	-0.00711216	0.0118371	0.547977	0.750931	0.1614
	right fornix, excluding fimbria	dmri_dtifa_fiberat_fxcutrh	0.00382656	0.0119675	0.749174	0.791984	-0.00535928	0.0120391	0.656227	0.789099	0.5617
	left fornix	dmri_dtifa_fiberat_fxlh	0.010503	0.0113073	0.352998	0.593679	0.00842683	0.011375	0.458837	0.679078	0.8896
	right fornix	dmri_dtifa_fiberat_fxrh	0.0167904	0.0107598	0.118712	0.300333	0.014109	0.010824	0.192467	0.425148	0.8506
	left inferior-fronto-occipital fasiculus	dmri_dtifa_fiberat_ifolh	0.00953577	0.0089222	0.285225	0.50254	0.00749483	0.00897545	0.403736	0.649489	0.8627
	right inferior-fronto-occipital fasiculus	dmri_dtifa_fiberat_iforh	-0.00625181	0.00871663	0.473267	0.625389	0.00349255	0.00876865	0.690427	0.798306	0.398
	left inferior frontal superior frontal cortex	dmri_dtifa_fiberat_ifsfclh	-0.0173147	0.00878502	0.0487873	0.222185	0.0182223	0.00883743	0.0392646	0.121066	0.002231
	right inferior frontal superior frontal cortex	dmri_dtifa_fiberat_ifsfcrh	-0.0153123	0.00880378	0.0820451	0.271359	0.01147	0.00885632	0.195338	0.425148	0.02146
	left inferior longitudinal fasiculus	dmri_dtifa_fiberat_ilflh	0.0173797	0.0104184	0.0953424	0.271359	0.0121891	0.010481	0.244894	0.503393	0.7065
	right inferior longitudinal fasiculus	dmri_dtifa_fiberat_ilfrh	0.00113307	0.00967253	0.906751	0.931939	0.016815	0.00973022	0.084029	0.222077	0.2204
	left superior corticostriate-parietal cortex only	dmri_dtifa_fiberat_pscslh	0.0261076	0.0102136	0.0106128	0.130891	0.0341154	0.0102746	0.000905413	0.00548063	0.5534
	right superior corticostriate-parietal cortex only	dmri_dtifa_fiberat_pscsrh	0.0122916	0.0100247	0.220206	0.407381	0.0300554	0.0100845	0.00289309	0.0133806	0.1803
	left parietal superior longitudinal fasiculus	dmri_dtifa_fiberat_pslflh	0.0202403	0.00854686	0.0179155	0.141666	0.00832979	0.00859793	0.332686	0.586161	0.2922
	right parietal superior longitudinal fasiculus	dmri_dtifa_fiberat_pslfrh	-0.00314685	0.00871038	0.717909	0.791984	0.00963022	0.00876236	0.271802	0.529299	0.2676
	left superior corticostriate	dmri_dtifa_fiberat_scslh	0.0188971	0.00962055	0.0495573	0.222185	0.0383441	0.00967806	7.53681e-05	0.000773724	0.1264
	right superior corticostriate	dmri_dtifa_fiberat_scsrh	0.01399	0.00986056	0.156024	0.345712	0.0325583	0.00991953	0.00103688	0.00548063	0.1545
	left striatal inferior frontal cortex	dmri_dtifa_fiberat_sifclh	0.00348143	0.00918769	0.704761	0.791984	0.00500948	0.00924257	0.587843	0.776792	0.8999
	right striatal inferior frontal cortex	dmri_dtifa_fiberat_sifcrh	0.0140253	0.010176	0.168184	0.345712	-0.00152811	0.010237	0.881344	0.900402	0.2478
	left superior longitudinal fasiculus	dmri_dtifa_fiberat_slflh	0.00691595	0.00822607	0.400537	0.594954	0.00508107	0.00827533	0.539242	0.750931	0.8661
	right superior longitudinal fasiculus	dmri_dtifa_fiberat_slfrh	-0.00717142	0.00874407	0.412172	0.594954	0.00698761	0.00879627	0.42701	0.658308	0.221
	left temporal superior longitudinal fasiculus	dmri_dtifa_fiberat_tslflh	-0.000711682	0.00841209	0.932581	0.932581	0.00370973	0.00846254	0.661137	0.789099	0.6913
	right temporal superior longitudinal fasiculus	dmri_dtifa_fiberat_tslfrh	-0.0155676	0.00914527	0.0887699	0.271359	0.00115147	0.00919995	0.900402	0.900402	0.1671
	left uncinate	dmri_dtifa_fiberat_unclh	0.00329783	0.0100478	0.742762	0.791984	-0.00187776	0.0101083	0.852637	0.900402	0.697
	right uncinate	dmri_dtifa_fiberat_uncrh	-0.00410836	0.00864973	0.63483	0.7577	-0.00848565	0.00870158	0.329516	0.586161	0.702
	Note. The lme4 R package was used to conduct analyses between each PGS and baseline imaging modality phenotypes. P-values are corrected within each PGS and modality. Covariates include sex, age, first 10 ancestral principal components; random intercepts for MRI serial number, MRI manufacturer, global brain metric , family ID, and for DTI mean motion.
	Highlighted cells are results with p_FDR < 0.05.

### Sheet: Table S8
Supplementary Table S6. Within-sibling analyses for imaging phenotypes
Cognitive PGS
Study Variable	Total beta	Total SE	Total p-value	Between-family beta	Between-family SE	Between-family p-value	Within-family beta	Within-family SE	Within-family p-value
GLOBAL MEASURES
Volume in mm^3 of ASEG ROI left-cerebral-white-matter	0.0805661	0.0180339	7.91425e-06	0.0861068	0.0275065	0.00180735	0.0158609	0.0135032	0.240487
Volume in mm^3 of ASEG ROI right-cerebral-white-matter	0.0832465	0.0177329	2.67324e-06	0.0858646	0.0274367	0.00181252	0.0159147	0.0135316	0.239885
Volume in mm^3 of ASEG ROI subcorticalgrayvolume	0.0772507	0.0181498	2.0785e-05	0.0794345	0.0275918	0.00409347	0.00963724	0.0139165	0.488812
Volume in mm^3 of ASEG ROI supratentorialvolume	0.101393	0.0175121	7.04376e-09	0.104553	0.0267893	0.0001029	0.0171002	0.0136439	0.210441
Volume in mm^3 of ASEG ROI intracranialvolume	0.0893032	0.0164485	5.65841e-08	0.0838979	0.0259278	0.00126149	0.0104616	0.0136346	0.443128
Total whole brain cortical volume in mm^3	0.109273	0.0174311	3.63793e-10	0.112281	0.0269859	3.50753e-05	0.0171965	0.0141628	0.225013
Total left hemisphere cortical volume in mm^3	0.107709	0.017627	9.93265e-10	0.111624	0.0269432	3.78519e-05	0.0174394	0.0142763	0.222219
Total right hemisphere cortical volume in mm^3	0.110229	0.0176423	4.15822e-10	0.112449	0.0270109	3.47243e-05	0.0168499	0.0141634	0.23451
Volume in mm^3 of ASEG ROI wholebrain	0.0997389	0.0174001	9.92006e-09	0.102769	0.0266214	0.000122105	0.0148308	0.0133751	0.26782
REGIONAL CORTICAL VOLUME
rh-Banks of Superior Temporal Sulcus	0.0341668	0.0174075	0.0496742	0.0711454	0.0238245	0.00290818	-0.0122904	0.0195042	0.52877
rh-caudalanteriorcingulate	0.0372119	0.0198663	0.061052	0.0560932	0.0250559	0.0254394	0.0529134	0.0216604	0.0147747
rh-inferiorparietal	0.044508	0.0165158	0.00704144	0.0783039	0.0225434	0.000540637	-0.0086072	0.0169776	0.612307
lh-inferiortemporal	0.0401538	0.0160883	0.0125657	0.052234	0.0226235	0.0211996	0.0298332	0.0171852	0.0829335
rh-inferiortemporal	0.0354239	0.0162579	0.0293413	0.0156452	0.023446	0.504778	0.0227145	0.016211	0.16153
rh-middletemporal	0.0393291	0.0154153	0.0107321	0.0805318	0.021518	0.000194763	0.0178248	0.0150591	0.236881
rh-parsorbitalis	0.0337798	0.0181312	0.0624517	0.037604	0.0249186	0.131661	0.0369236	0.0185695	0.0470891
lh-precentral	0.0377502	0.0164377	0.0216438	0.0262392	0.0218952	0.231109	0.0189735	0.0170341	0.265661
rh-precentral	0.0368223	0.0161126	0.0222944	0.0564773	0.023415	0.0160837	0.00345507	0.0173219	0.84195
lh-rostralanteriorcingulate	0.0343908	0.0174375	0.0485836	0.0686244	0.0232226	0.00321469	-0.00236909	0.0177614	0.893921
lh-superiortemporal	0.0495358	0.0155177	0.00141191	0.0585614	0.0225367	0.00953037	-0.0129929	0.0164226	0.429071
rh-superiortemporal	0.0376081	0.0159166	0.0181367	0.0553597	0.0232754	0.0176103	0.00210266	0.0154801	0.891989
rh-temporalpole	0.0350558	0.0191588	0.0672877	-0.00280885	0.0262845	0.914923	0.0339723	0.0201272	0.0918059
REGIONAL MEAN DIFFUSIVITY
left corticospinal/pyramidal	-0.0354628	0.012731	0.00534387	-0.0319215	0.0175938	0.0700092	0.0132009	0.0132179	0.318239
right corticospinal/pyramidal	-0.0270236	0.0122584	0.0274901	-0.0199688	0.0158104	0.206978	0.00296882	0.0124582	0.81171
REGIONAL FRACTIONAL ANISOTROPY
left corticospinal/pyramidal	0.0420288	0.0143394	0.00337868	0.0391319	0.0211061	0.0640958	-0.0109823	0.015017	0.464792
right corticospinal/pyramidal	0.036088	0.0142999	0.011614	0.0329389	0.0195364	0.0921839	-0.0189818	0.0143853	0.187368
Non-cognitive PGS
Study Variable	Total beta	Total SE	Total p-value	Between-family beta	Between-family SE	Between-family p-value	Within-family beta	Within-family SE	Within-family p-value
GLOBAL MEASURES
Mean diffusivity within all DTI atlas tract fibers	0.0259441	0.0180194	0.149929	0.00811621	0.0270651	0.764349	0.0251362	0.0170712	0.141292
Volume in mm^3 of ASEG ROI left-cerebral-white-matter	0.0418652	0.0179774	0.0198713	0.0301504	0.0276822	0.276403	-0.00605864	0.0135799	0.655607
Volume in mm^3 of ASEG ROI right-cerebral-white-matter	0.0410324	0.0177841	0.0210408	0.0326908	0.0276113	0.23677	-0.00515199	0.0136081	0.705084
Volume in mm^3 of ASEG ROI subcorticalgrayvolume	0.0427833	0.0182964	0.0193695	0.0468642	0.0277627	0.0917843	-0.0136287	0.0139928	0.330343
Volume in mm^3 of ASEG ROI supratentorialvolume	0.0498165	0.0176095	0.00467005	0.0436282	0.0269514	0.105881	-0.0127998	0.0137173	0.351031
Volume in mm^3 of ASEG ROI intracranialvolume	0.0525005	0.0168779	0.00186698	0.0437465	0.0260909	0.0939836	-0.00613114	0.0137088	0.654817
Total whole brain cortical volume in mm^3	0.0497256	0.0179224	0.00552864	0.0376922	0.0271422	0.165304	-0.0171252	0.0142364	0.229348
Total left hemisphere cortical volume in mm^3	0.0512815	0.0178911	0.00415276	0.0352116	0.0270988	0.194182	-0.018437	0.0143502	0.199221
Total right hemisphere cortical volume in mm^3	0.0486565	0.0183628	0.00805549	0.040003	0.0271674	0.141281	-0.0157256	0.0142371	0.269671
Volume in mm^3 of ASEG ROI wholebrain	0.0499038	0.0179068	0.0053222	0.039562	0.026779	0.139965	-0.0111316	0.0134464	0.407991
REGIONAL FRACTIONAL ANISOTROPY
corpus callosum	-0.0176651	0.00678433	0.0092193	-0.0116421	0.0100812	0.248506	-0.0129138	0.00674773	0.0559962
left corticospinal/pyramidal	0.0256128	0.0153629	0.0954777	0.0307987	0.0211702	0.146111	-0.00450075	0.0151765	0.766877
right corticospinal/pyramidal	0.0240856	0.0149493	0.107146	0.00186712	0.0195735	0.924029	0.0175548	0.0145281	0.227271
foreceps minor	-0.028727	0.0105923	0.00668677	-0.00542033	0.0134734	0.687575	-0.00406862	0.0105932	0.701021
left superior corticostriate-frontal cortex only	0.0412179	0.0146839	0.00500047	0.0240378	0.0204901	0.241092	0.0246253	0.0149845	0.100687
right superior corticostriate-frontal cortex only	0.0343038	0.0146797	0.0194491	0.0190688	0.0215908	0.3774	0.0325195	0.0152042	0.0327463
left superior corticostriate-parietal cortex only	0.0340823	0.0151696	0.0246558	0.0162371	0.0218518	0.457666	0.0243836	0.0156391	0.119347
right superior corticostriate-parietal cortex only	0.0283472	0.0145402	0.0512276	0.00711619	0.0219162	0.745495	0.0260954	0.0157557	0.0980576
left superior corticostriate	0.038134	0.0141683	0.00711323	0.0217746	0.0200142	0.276943	0.0228398	0.0144326	0.113915
right superior corticostriate	0.0315019	0.0145035	0.0298538	0.0123085	0.0216262	0.569418	0.0288851	0.0154118	0.0612579
	Highlighted cells are results with p < 0.05
	Total beta column refers to the average beta across regression models from 5,000 random re-samples of N = 1,703, to match the sample size of the sibling analyses.
	Total SE was derived by taking the standard deviation of the sampling distribution of betas (which should be equivalent to the standard error of the mean).
	A z-score was derived by dividing the average beta by the SE, and a p-value was calculated via the pnorm() function in R (i.e., 2*pnorm(Z, lower.tailed=FALSE)).
